# Advancing Brain Tumor Diagnosis Using Deep Learning: A Systematic Review on Glioma Segmentation and Classification on Multiparametric MRI

**DOI:** 10.64898/2026.01.13.26344038

**Authors:** Simona Aresta, Cinzia Palmirotta, Muhammad Asim, Petronilla Battista, Claudia Cava, Pietro Fiore, Andrea Santamato, Paolo Vitali, Isabella Castiglioni, Gennaro D’Anna, Leonardo Rundo, Christian Salvatore

## Abstract

Brain tumors are among the most lethal cancers with gliomas representing the most morphologically complex type. Precise and time efficient glioma segmentation and classification are essential for accurate diagnosis, treatment planning, and patient monitoring. Magnetic resonance imaging (MRI) remains the primary imaging modality for noninvasive glioma assessment. This review systematically analyzes deep learning (DL) and artificial intelligence (AI) approaches for brain tumor segmentation and classification. Thirty one studies, out of 310 published between 2022 and 2025, met the inclusion criteria, among which 8 performed both segmentation and classification tasks. For segmentation, most of the studies used publicly available multiparametric MRI datasets. Segmentation performance varied by model and tumor region, with those focused on the whole tumor region achieving the highest Dice Score Coefficient (DSC). Classical U Nets achieved DSC scores around 80%, while advanced models integrating residual or attention modules exceeded 90%. Two main classification tasks were performed: tumor type and glioma staging. Classification models primarily relied on learned features extracted from multiparametric MRI using DL models, reporting an accuracy from 91.3% to 99.4%, with sensitivity and specificity typically above 95%, indicating robust predictive performance. Surprisingly, explainable AI approaches were infrequently applied, highlighting the persistent need for greater model transparency to foster clinical trust. Overall, these results demonstrate the strong potential of current AI based segmentation and classification pipelines. These methods can help clinicians accelerate the decision making process, increasing both the accuracy and efficiency of brain tumor diagnosis. These approaches may also support the development of personalized treatment plans tailored to each patient.
