## Supplemental Table 1 for "Advancing Brain Tumor Diagnosis Using Deep Learning: A Systematic Review on Glioma Segmentation and Classification on Multiparametric MRI"

### Sheet: Table 1
Table S1. Overview of the included studies focusing on segmentation results
TITLE	AUTHORS	PUBLICATION YEAR	WORK AIM	POPULATION (Patients, HC)	TYPE OF TUMORS	DATASET	NUMEROSITY (Patients)	IMAGE Modality	IMAGE PREPROCESSING	MASK POST-PROCESSING	VALIDATION APPROACH	EXTERNAL VALIDATION/FINE TUNING DATASET	AI MODEL FOR SEGMENTATION	MODEL HYPERPARAMETER	SEGMENTED AREAS	PERFORMANCE METRICS	XAI METHOD	MAJOR FINDINGS
Brain tumor detection and segmentation using deep learning	Ahsan R. et al.	2024	The classification and segmentation performance of three state-of-the-art DL-based object detection networks (Faster R-CNN, YOLO & SSD) was compared for three tumor types, namely meningioma, glioma and pituitary tumors.	Patients	Glioma, meningioma, pituatory tumors	BTF, BraTS 2018	233 BTF, 238 BraTS 2018	2D T1ce-weighted MRI	BTF: resize, skull stripping, data labeling BraTS 2018: resize, data labeling	No	Hold out: 70/10/20 3-folds cross-validation	BRATS 2018	YOLOv5 + 2D U-Net 2D U-Net Mask-RCNN: ResNet-101	YOLOv5 + 2D U-Net Learning rate: 0.001 Optimizer: SGD Batch size: 32 Epochs: 60 2D U-Net Learning rate: 0.001 Optimizer: SGD Batch size: 32 Epochs: 60 ResNet-101 Learning rate: 0.001 Optimizer: SGD Batch size: 2 Epochs: 60	WT and BG	DSC	No	YOLOv5 + 2D U-Net DSC=88.10% 2D U-Net DSC=80.50% Mask R-CNN DSC=44.2%
Multi-Modal Brain Tumor Detection Using Deep Neural Network and Multiclass SVM	Maqsood S. et al.	2022	This study implemented a precise DL pipeline for brain tumor segmentation and classification method	Patients	Glioma, meningioma, pituatory tumors	BTF, BraTS 2018	233 BTF, 238 BraTS 2018	T1ce-weighted MRI	Linear contrast stretching	Morphological operations	NA	No	17-layered CNN architecture	Learning rate: 0.001 Loss function: Cross-entropy loss Activation function: ReLU, Softmax Optimizer: Adam Mini-batch size: 128 Epochs: 50	WT and BG	DSC	Grad-CAM	BraTS 2018 DSC=96.71% BTF DSC=97.87%
Znet: Deep learning Approach for 2D MRI Brain Tumor Segmentation	Ottom M.A. et al.	2022	This research demonstrates one pragmatic case where the application of AI in medical imaging provides a robust estimation of the presence and dynamics of brain tumor development.	Patients	Glioma	TCGA-LGG	110	FLAIR MRI	Resize, data augmentation	No	Hold-out: 75/10/15	No	2D Z-Net	Learning rate: 0.0005 Activation function: ReLU, sigmoid Loss function: BCE Optimizer: Adam Batch size: 32 Epochs: 200	WT and BG	DSC, pACC, MCC, f1-score	No	U-Net DSC=85.00%, pACC=99.00%; f1-score=79.00%; MCC=78.00% Z-Net DSC=92.00%, pACC=100.00%; f1-score=81.00%; MCC=81.00%
Deep learning based clinico-radiological model for paediatric brain tumor detection and subtype prediction.	Mahajan A. et al.	2023	The aim is to study MRI features of paediatric brain tumors and to develop an automated segmentation tool which could segment and classify tumors using DL methods and compare with radiologist assessment.	Both	Ependymoma, medulloblastoma, brainstem glioma and pilocytic astrocytoma	Custom-made dataset	94	FLAIR, T1, T1ce, T2 and DWI MRI	Intensity normalization	No	Hold-out: 68/10/22	No	Variation of 2D-UNet	Loss function: Dice loss Epochs: 40	WT, ET, NET	DSC, HD	No	WT DSC=61.00%, HD=8.10 ET DSC=59.00%, HD=3.15 NET DSC=31.00%, HD=21.26
Automated Brain Tumor Detection and Segmentation for Treatment Response Assessment Using Amino Acid PET	Gutsche R. et al.	2023	This study develops and evaluates an artificial neural network using a self-configuring no-new U-Net for the automated 3D segmentation of brain tumors using 18F-FET PET.	Patients	Glioma, metastasis, meningioma, non-malignant neoplasm, ganglioma, lymphoma, ependymoma, unknown	Custom-made dataset	555	18F-FET PET	Brain extraction, image cropping, intensity normalization	No	Hold-out: 72/0/28 5-folds cross-validation	33 glioma Patients following adjuvant temozolomide chemotherapy	3D nnU-Net	NA	MTV and BG	V-DSC, S-DSC, k-Cohen	No	No prior brain extraction V-DSC=81.00%, S-DSC=96.00% With prior brain-extraction V-DSC=80%, S-DSC=95.00% small lesions V-DSC=66.50%, S-DSC: 92% medium lesions V-DSC=80.00%, S-DSC=93.00% large lesions V-DSC=87.00%, S-DSC=97.00% Single lesion V-DSC=83.00%, S-DSC=96.00% Nonmalignant V-DSC=77.00%, S-DSC=93.00% Multi-focal V-DSC=67.00%, S-DSC=81.00% k-Cohen baseline = 0.81 k-Cohen follow-up = 0.95
Preoperative Brain Tumor Imaging: Models and Software for Segmentation and Standardized Reporting	Bouget D. et al.	2022	This study aims to train robust segmentation models for glioblastomas, LGG, meningiomas, and metastases.	Patients	Glioma	Custom-made dataset, BraTS 2020	1841 HGG, 659 LGG	T1ce-weighted, FLAIR MRI	Resampling to an isotropic spacing, tight clipping around the patient’s head, skull-stripping, resize, intensity normalization, data augmentation	No	leave-one-out cross-validation (glioblastoma) 5-folds- cross-validation (LGG)	No	3D AGU-Net	Learning rate: 0.001 Loss function: Dice loss Batch size: 32 Optimizer: Adam Early stopping: patience=30	WT and BG	Voxel-wise: DSC, Dice-TP Patient-wise: f1-score, SN, PC Object-wise: f1-score, SN, PC	No	LGG DSC=75.00%, Dice-TP=81.00% Patient-wise f1-score=94.00%, SN=93.00%, PC=94.00% Object-wise f1-score=84.00%, SN=84.00%, PC=81.00% Glioblastoma DSC=86.00%, Dice-TP=87.00% Patient-wise f1-score=97.00%, SN=98.00%, PC=97.00% Object-wise f1-score=90.00%, SN=86.00%, PC=94.00%
Automatic brain-tumor diagnosis using cascaded deep convolutional neural networks with symmetric U-Net and asymmetric residual-blocks.	Abd-Ellah M.K. et al.	2024	This paper presents an automatic brain-tumor diagnosis system that uses a CNN for detection, classification, and segmentation of glioblastomas	Patients	Glioma	BraTS 2017	170	3D FLAIR, T1, T1ce, and T2 MRI	image cropping, intensity normalization, resize, data augmentation	No	Hold out: 60/0/40	No	TPCUAR-Net	Learning rate: 0.08 Activation function: PReLU, Softmax Optimizer: SGD Momentum: 0.9 Batch size: 16 Epochs: 100	WT, CT, ET	DSC	No	WT DSC=91.00% CT DSC=83.00% ET DSC=80.00%
DeepEOR: automated perioperative volumetric assessment of variable grade gliomas using deep learning	Zanier O. et al.	2023	This paper's goal is to develop and validate segmentation machine learning models for pre- and postoperative MRI scans, allowing us to assess the percentage-wise tumor reduction after intracranial surgery for gliomas	Patients	Glioma	BraTS 2021, custom-made Zurich dataset (preoperative), BraTS 2015, custom-made Zurich dataset (postoperative)	1455	T1ce-weighted, FLAIR MRI	Rigid transformation technique, skull stripping, brainmasking, intensity normalization, data augmentation	No	5-folds- cross-validation	Post-operative MRI	2D UNet	Learning rate: 0.001 Optimizer: ranger PCE: batch size 32 Epochs: 40 (pre-operative), 15 (post-operative)	WT, ET, NET	DSC, IoU, HD	No	Preoperative ET DSC=62.00%, IoU=56.00%, HD=5.30 WT DSC=73.00%, IoU=57.00%, HD=8.07 NET DSC=43.00%, IoU=38.00%, HD=10.26 Postoperative ET DSC=21.00%, IoU=17.00%, HD=13.18 WT DSC=59.00%, IoU=50.00%, HD=14.08 NET DSC=7.00%, IoU=5.00%, HD=20.16
Two-headed UNetEfficientNets for parallel execution of segmentation and classification of brain tumors: incorporating postprocessing techniques with connected component labelling.	Rai H.M. et al.	2024	This study proposed a novel approach utilizing the two-headed UNetEfficientNets model for simultaneous segmentation and classification of brain tumors from MRI.	Patients	Glioma, meningioma, pituatory tumors	BTF	233	2D T1ce-weighted MRI	Resize, intensity normalization, data augmentation	CCL, Thresholding	Hold out: 87/12/1	No	2D Two-headed UNetEfficientNets	UNetEfficientNets-B0 Learning rate: 0.01 (encoder), 0.001 (decoder) Loss function: 70% BCE + 30% Dice loss Batch size: 16 Optimizer (decoder): AdamW UNetEfficientNets-B1 Learning rate: 0.01 (encoder), 0.001 (decoder) Loss function: 70% BCE + 30% Dice loss Batch size: 12 Optimizer (decoder): AdamW UNetEfficientNets-B2 Learning rate: 0.01 (encoder), 0.001 (decoder) Loss function: 70% BCE + 30% Dice…	WT and BG	DSC	No	Without post-processing UnetEfficientNet-B0 DSC=80.79% UnetEfficientNet-B1 DSC=82.56% UnetEfficientNet-B2 DSC=74.22% UnetEfficientNet-B3 DSC=82.07% UnetEfficientNet-B4 DSC=83.50% UnetEfficientNet-B5 DSC=83.50% With post-processing UnetEfficientNet-B0 DSC=83.35% UnetEfficientNet-B1 DSC=86.62% UnetEfficientNet-B2 DSC=77.19% UnetEfficientNet-B3 DSC=84.20% UnetEfficientNet-B4 DSC=87.00% UnetEfficient…
A low resource 3D U-Net based deep learning model for medical image analysis	Chetty G. et al.	2022	This paper presents a fully automatic DL method for brain tumor segmentation in multimodal T1ce-weighted MRI scans.	Patients	Glioma	BraTS 2018	65 LGG	FLAIR, T1, T1ce, and T2 MRI	image cropping, intensity normalization, resize	No	Hold out: 60/20/20	No	3D U-Net	Learning rate: 0.0001 Activation function: ReLU, sigmoid Loss function: Dice loss Optimizer: Adam Batch size: 64 Epochs: 30	WT, CT, ET	DSC	No	ET DSC=84% WT DSC=94% CT DSC=90%
A novel SLCA-UNet architecture for automatic MRI brain tumor segmentation	Tejashwini P.S. et al.	2025	This study introduces a UNet-based architecture for brain tumor segmentation	Patients	Glioma	BraTS 2017, BraTS 2018, BraTS 2019, BraTS 2020	285 BraTS 2017, 238 BraTS 2018, 335 BraTS 2019, NA BraTS 2020	FLAIR, T1, T1ce, and T2 MRI	No	No	Hold out: 70/0/30 and 80/0/20	No	SLCA U-Net	Learning rate: 0.001 Activation function: ReLU Loss function: Cross-entropy loss and Dice loss Batch size: 16 Epochs: 50 Optimizer: Adam Drop-out rate: 0.5	WT, CT, ET	pACC, SN, SP, DSC and HD	No	BraTS 2017 70/30 pACC = 98.95% BraTS 2017 80/20 pACC = 99.96% BraTS 2017 WT DSC=91.50%, HD=3.80 CT DSC=85.20%, HD=5.10 ET DSC=93.10%, HD=3.55 BraTS 2018 WT DSC: 91.50%, HD= 3.80 CT DSC=85.20%, HD=5.10 ET DSC=93.10%, HD=3.55 BraTS 2019 WT DSC=89.00%, SP=99.00%, SN=94.00%, HD: 7.30 CT DSC=86.00%, SP=99.00%, SN=89.00%, HD=8.10 ET DSC=84.00%, SP=99.00%, SN=88.00%, HD=24.50 BraTS 2020 WT DSC=90.00% (W…
Adaptive Feature Medical Segmentation Network: an adaptable deep learning paradigm for high-performance 3D brain lesion segmentation in medical imaging	Zaman A. et al.	2024	This study designs an encoder-decoder framework called the AFMS-Net framework for brain lesion segmentation	Patients	Glioma	BraTS 2021	1251	3D FLAIR, T1ce, and T2 MRI	Noise filtering, resize	No	Hold out: 80/20 (splitted in validation and test)	No	3D AFMS-SAEB and 3D AFMS-DAEB models	Learning rate: 0.0001 Loss function: dice loss and categorical focal loss Optimizer: Adam Weight decay: 0.0005	NCR, ED, ET, NET	pACC, SN, PC, DSC, IoU, HD	No	AFMS-SAEB Overall segmentation pACC=98.9%, PC=91.3%, SN=88.5%, DSC=89.4%, IoU=80.6%, HD=6.27 WT pACC=98.0%, PC=91.0%, SN=85.0%, DSC=88.0%, IoU=79.0% CT pACC=98.0%, PC=86.0%, SN=85.0%, DSC=85.0%, IoU=75.0% ET pACC=98.0%, PC=87.0%, SN=78.0%, DSC=83.0%, IoU=71.0% AFMS-DAEB Overall segmentation pACC=99.0%, PC=90.8%, SN=89.6%, DSC=90.2%, IoU=81.3%, HD=6.08 WT pACC=99.0%, PC=84.0%, SN=91.0%, DSC=87.0%,…
Brain tumor segmentation by cascaded multiscale multitask learning framework based on feature aggregation	Sobhaninia Z. et al.	2023	This study presents a novel framework to simultaneously classify and segment brain tumors by detecting the ROI using a multiscale cascaded multitask network	Patients	Glioma, meningioma, pituatory tumors	BTF	233	T1ce-weighted MRI	Median filtering, CLAHE, detection, image cropping	No	5-folds- cross-validation	No	Multiscale Cascaded Multitask network	Learning rate: 0.001 Loss function: Dice loss Optimizer: SGD Epochs: 150	WT and BG	DSC, IoU	No	Multiscale Cascade Network Without Detection DSC=84.73%, IoU=82.54% Multiscale Cascade Network With Detection DSC=94.35%, IoU=92.09% Multiple Cascaded Multitask Network DSC=95.93%, IoU=94.75% Multiple Cascaded Multitask Network with Aggregation DSC=96.27%, IoU=95.88%
Brain tumors segmentation using a hybrid filtering with U‑Net architecture in multimodal MRI volumes	Esmaeilzadeh Asl S. et al.	2024	This study proposes a brain tumor segmentation methodology for the detection of the tumor mass fraction in MRI with reproducible results.	Patients	Glioma	BraTS 2020	369	FLAIR, T1, T1ce, and T2 MRI	Bilateral filtering, Morphological operations (black top-hat), resize	No	Hold out: 90/10 (splitted in validation and test)	No	2D U-Net	Loss function: Dice loss Activation function: ReLU, Optimizer: Adam Epochs: 50 Batch size: 85	NCR, ED, ET	SN, SP, DSC and HD	No	Overall segmentation: SN=97.36%, SP=99.63%, DSC=87.39%, HD=5.93
Brain Tumour Segmentation Using S-Net and SA-Net	Roy et al.	2023	Thi study implemented segmentation models by considering U-Net as the base architecture that incorporates attention modules	Patients	Glioma	LGG: BraTS 2018, BraTS 2019, BraTS 2020 HGG: BraTS 2018, BraTS 2019, BraTS 2020, BraTS 2021	75 LGG, 200 HGG	FLAIR, T1, T1ce, and T2 MRI	2D transformation, data augmentation	No	Hold out: 80/10/10	No	2D S-Net, 2D SA-Net	Learning rate: 0.001, 0.9, 0.0005 Optimizers: SGD, Adam Activation function: ReLU Loss function: BCE Drop-out rate: 0.2, 0.5, 0.2 + 0.5 Epochs: 20, 50, 75, 100 Batch size: 16, 32, 64	WT and BG	IoU, DSC, SN, SP, pACC	No	HGG S-Net Epoch-wise performance Epochs = 20 IoU: 76.63%, DSC: 76.84%, SN: 96.91%, SP: 96.94%, pACC: 93.32% Epochs = 50 IoU: 77.20%, DSC: 77.40%, SN: 95.89%, SP: 97.96%, pACC: 94.65% Epochs = 75 IoU: 77.30%, DSC: 77.50%, SN: 95.61%, SP: 98.19%, pACC: 94.51% Epochs = 100 IoU: 77.36%, DSC: 77.56%, SN: 95.31%, SP: 98.34%, pACC: 94.65% HGG S-Net Drop-out rate-wise performance Drop-out rate = 0.2 IoU:…
BTS U-Net: A data-driven approach to brain tumor segmentation through deep learning	Aumente-Maestro C. et al.	2025	This study proposes a novel efficient, lightweight architecture that outperforms some of the most popular architectures previously used in biomedical image segmentation, such as U-Net or V-Net.	Patients	Glioma	BraTS 2020	369	FLAIR, T1, T1ce, and T2 MRI	Voxel outliers removal (out of 1st and 99th percentile), intensity normalization, image cropping, data augmentation	No	Hold out: 80/10/10 10-folds cross-validation	No	3D BTS U-Net	Learning rate: 0.001-0.000001 Optimizer: Ranger Batch size: 1 Epochs: 400 Early stopping: patience=20	WT, CT, ET	DSC	No	BTS U-Net Hold out ET DSC=81.10% CT DSC=87.80% WT 90.80% BTS U-Net 10-folds cross-validation ET DSC=80.00% CT DSC=85.70% WT DSC=90.70% BTS U-Net 10-folds cross-validation ET HGG DSC=84.80 CT HGG DSC=89.50% WT HGG DSC=91.10% BTS U-Net 10-folds cross-validation ET LGG LGG DSC: 61.60% LGG CT DSC=70.80% LGG WT DSC=89.00% BTS U-Net 10-folds cross-validation trained only on HGG ET DSC=85.40% CT DSC=91.…
Comprehensive benchmarking of CNN-based tumor segmentation methods using multimodal MRI data	Kundal K. et al.	2024	This study aims to systematically evaluate the reliability and accessibility of four different widely used automated DL i.e, CNN methods for brain tumor segmentation i.e., CaPTk software, 2DVNet, EnsembleUNets, and ResNet50.	Patients	Glioma	BraTS2021, UPENN-GBM dataset	1251 BraTS 2021, 611 UPENN-GBM	FLAIR, T1, T1ce, and T2 MRI	No	No	Pre-trained models	BraTS2021, UPENN-GBM dataset	3D CaPTk, 2DVNet, 3D EnsembleUNets, ResNet50	NA	ET, NET, ED	DSC, HD	No	BraTS 2021 CaPTk DSC: 91.00%, HD: 32.95 2DVNet DSC: 0.60%, HD: 105.2 EnsembleUNets DSC: 93.00%, HD: 18.14 ResNet50 DSC: 0.60%, HD: 110 UPENN-GBM CaPTk DSC: 84.00%, HD: 29.04 2DVNet DSC: 1.00%, HD: 106.95 EnsembleUNets DSC: 85.00%, HD: 17.46 ResNet50 DSC: 1.00%, HD: 113.66
Deep Generative Adversarial Reinforcement Learning for Semi-Supervised Segmentation of Low-Contrast and Small Objects in Medical Images	Xu C. et al.	2024	This study proposed a semi-supervised framework for accurate segmentation of small, low-contrast medical objects, combining GANs, reinforcement learning, and self-training with minimal labeled data.	Patients	Glioma, meningioma, pituatory tumors	BTF	233	T1ce-weighted MRI	Resize	No	Hold out: 80/0/20, 20/0/80, 60/0/40, 40/0/60	No	DGARL	Learning rate: 0.0001	WT and BG	DSC, HD, IoU, SN, SP, Cohen-k	No	80/0/20 DSC=85.02%, HD=4.64, IoU=77.51%, Cohen-k=84.75%, SN=87.72%, SP=99.72% 20/0/80 DSC=71.80% 60/0/40 DSC=79.36% 40/0/60 75.97%
Deep Learning-based robust hybrid approaches for brain tumor classification in magnetic resonance images	Krishnasamy N. et al.	2023	This study suggests two hybrid DL-based models, FCN-32 and SegNet, for the segmentation and classification of several types of brain tumors.	Both	Glioma, meningioma, pituatory tumors, no tumor	Kaggle Brain Tumor MRI dataset	3264	T1ce-weighted MRI	Image cropping, morphological operations, resize, intensity normalization, data augmentation	No	Hold out: 80/0/20 or 90/0/10	No	FCN-32, SegNet	Learning rate: 0.0001 Learning decay rate: 0.9 Epochs: 250 Optimizer: Adam Activation function: ReLU Test batch size: 20	WT and BG	DSC, IoU	No	FCN-32 DSC=77.40%, IoU=75.00% SegNet DSC=76.00%, IoU=74.00%
Deep learning-based survival prediction of brain tumor patients using attention-guided 3D convolutional neural network with radiomics approach from multimodality magnetic resonance imaging	Mazher M. et al.	2023	In this article, an attention-based CNN with a MSAFE module to improve feature representation, extract both latent CNN and radiomics features, and combine them with clinical data to predict patient survival days using regression techniques, with validation on the HECTOR2021 dataset.	Patients	Glioma	BraTS 2020	369	FLAIR, T1, T1ce, and T2 MRI	No	Resampling and resize	Hold out: 80/0/20	No	3D CNN model + 3D HAM + MSAFE module	Learning rate: 0.0001 Activation function: ReLU, sigmoid Loss function: Combo function	WT, CT, ET	DSC, HD	No	ET DSC = 88.30%, HD=4.18 CT DSC=89.10%, HD=3.62 WT DSC=90.20%, HD=2.89
dResU-Net: 3D deep residual U-Net based brain tumor segmentation from multimodal MRI	Raza R. et al.	2023	A robust 3D dResU-Net is proposed to address the problem of BTS, which successfully uses the shortcut connections and residual blocks into the U-Net architecture to preserve local contextual response.	Patients	Glioma	BraTS 2020, BraTS 2021	369 BraTS 2020, 50 BraTS 2021	FLAIR, T1, T1ce, and T2 MRI	Intensity normalization, resize, image stacking	No	Hold out: 80/10/10	BraTS 2021	3D dResU-Net	Learning rate: 0.0001 Activation function: ReLU, softmax Loss function: focal loss and soft dice loss Optimizer: Adam Epochs: 100 Batch size: 4 Drop-out rate: 0.1	WT, CT, ET	DSC, SN, SP	No	BraTS 2020 WT DSC=92.12%, SN=98.68%, SP=98.64% CT DSC=86.60%, SN=97.86%, SP=99.36% ET DSC=80.04%, SN=96.48%, SP=97.91% BraTS 2021 WT DSC=86.01%, SN=98.17%, SP=99.45% CT DSC=84.00%, SN=97.81%, SP=98.36% ET DSC=82.21%, SN=97.13%, SP=97.45%
E-DU: Deep neural network for multimodal medical image segmentation based on semantic gap compensation	Wang H. et al.	2022	The paper proposes an innovative enhancement to skip connections through an E-DU module within an end-to-end deep convolutional network for multimodal medical image segmentation.	Patients	Glioma	BraTS 2015	274	MRI	Intensity normalization, resize, resolution modification	No	Hold out: 80/0/20 5-folds cross-validation	No	2D E-DU net	Learning rate: 1e-08 Activation function: ReLU Optimizer: Adam Epochs: 300	NA	DSC, IoU, MCC, SN, PC, f2-score	No	DSC=95.31%, f2-score=93.50%, IoU=85.71%, SN=93.67%, PC=92.85%, MCC=92.38%
Enhanced brain tumor detection and segmentation using densely connected convolutional networks with stacking ensemble learning	Shaikh A. et al.	2025	This study aims to improve brain tumor detection and segmentation accuracy and effectiveness of categorization through the implementation of an advanced SEL approach.	Both	Glioma, meningioma, pituatory tumors, no tumor	Kaggle Brain Tumor MRI dataset, Kaggle Brain Tumor classification MRI dataset, BraTS2020, BraTS2021, BraTS2023	NA Kaggle Brain Tumor MRI dataset, NA Kaggle Brain Tumor classification MRI dataset, 369 BraTS 2020, NA BraTS 2021, NA BraTS 2023	3D FLAIR, T1, T1ce, and T2 MRI	Resize, data augmentation	No	Hold out: 70/10/20	Kaggle Brain Tumor MRI dataset, Kaggle Brain Tumor classification MRI dataset, BraTS2020, BraTS2021, BraTS2023	pretrained 3D-CNN, pretrained ResNet50, pretrained MobileNet-v3, pretrained VGG-16, pretrained VGG19, pretrained AlexNet, pretrained 3D SEL-DenseNet201	Learning rate: 0.0001 Loss function: Cross Entropy Loss, Dice loss Optimizer: Adam Batch size: 1 Epochs: 25 Drop-out rate: NA	Kaggle Brain Tumor MRI dataset, Kaggle Brain Tumor classification MRI dataset WT and BG BraTS2020, BraTS2021, BraTS2023 WT, CT, ET	pACC, SN, SP, PC, f1-score, MCC, AUC, DSC	No	Kaggle Brain Tumor MRI dataset 3D-CNN pACC=96.63%, SP=95.76%, SN=95.87%, PC=96.78%, f1-score=96.43%, MCC=96.60%, DSC=96.60%, AUC=98.00% VGG-19 pACC=97.00%, SP=96.65%, SN=97.15%, PC=97.20%, f1-score=97.61%, MCC=97.51%, DSC=97.51%, AUC=97.00% VGG-16 pACC=98.60%, SP=97.33%, SN=97.62%, PC=97.42%, f1-score=97.72%, MCC=98.03%, DSC=98.03%, AUC=94.00% MobileNet-V3 pACC=96.00%, SP=96.34%, SN=96.55%, PC=96…
Enhanced TumorNet: Leveraging YOLOv8s and U-net for superior brain tumor detection and segmentation utilizing MRI scans	Zafar W. et al.	2024	This research presents a unique hybrid DL model that combines YOLOv8s for tumor identification, detection, and localization with U-Net for tumor segmentation	Patients	Glioma	TCGA-LGG	110	FLAIR MRI	No	No	Hold out	TCGA-LGG	pretrained YOLOv8s + U-Net	Learning rate: 0.0001 Loss function: Cross Entropy Loss Epochs: 100 Batch size: 16-32	WT and BG	pACC, PC, SN, SP, f1-score, AUC, IoU	No	pACC=98.60%, SN=97.80%, recall=95.2%, f1-score=96.30%, SP=89.1%, AUC=98.50%, IoU=80.00%
Evaluating the Impact of Filtering Techniques on Deep learning-Based Brain Tumour Segmentation	Rosa S. et al.	2024	In this work, the impact of four denoising filters in tumour detection and segmentation is examined by performing a systematic scan of the most relevant parameters present in the median, Gaussian, anisotropic diffusion, and bilateral filters.	Patients	Glioma, meningioma, pituatory tumors	BTF	233	T1ce-weighted MRI	Resize, median filter, gaussian filter, anisotropic diffusion filter, bilateral filter	No	Hold out: 60/20/20	No	U-Net	Learning rate: 1e-04 - 1e-07 Activation function: ReLU, sigmoid Loss function: Dice loss Optimizer: Adam Epochs: 300 Batch size: 115 Early stopping: patience=20	WT and BG	pACC, SN, PC, DSC, IoU	No	Original image pACC=99.41%, PC=83.38%, SN=75.57%, IoU=68.15%, DSC=76.58% Median filter k=3 pACC=99.38%, PC=81.10%, SN=74.93%, IoU=66.64%, DSC=75.18% Gaussian filter k=3 pACC=99.37%, PC=80.61%, SN=75.04%, IoU=66.77%, DSC=75.18% k=5 pACC=99.41%, PC=83.46%, SN=73.30%, IoU=67.11%, DSC=75.55% k=7 pACC=99.41%, PC=83.40%, SN=73.33%, IoU=66.88%, DSC=75.35% Anisotropic filter K=5, n=20 pACC=99.39%, PC=82.…
HGG and LGG Brain Tumor Segmentation in Multi-Modal MRI Using Pretrained Convolutional Neural Networks of Amazon Sagemaker	Lefkovits S. et al.	2022	This paper aims to develop an end-to-end system for multi-modal brain tumor segmentation that was implemented on AWS Amazon Sagemaker	Patients	Glioma	BraTS 2017, BraTS 2018, BraTS 2019, BraTS 2020	NA	3D FLAIR, T1, T1ce, and T2 MRI	NA	No	Hold out: 60/20/20	No	3D Encoder (pretrained ResNet50/ResNet101)-decoder (FCN, PSPNet, and DeepLabv3+) based network Ensemble	Learning rate: 0.001 Loss function: Jaccard loss Epochs: 100 Optimizer: SGD momentum: 0.9 Early stopping: patience=4 FSC-ResNet50 hyperparameter optimization Learning rate: 0.0009 Weight decay: 0.0114 Momentum: 0.803 Optimizer: AdaGrad	BG, HT, WT, ED, AT, NCR/NET	DSC	No	BG FCN-ResNet50 DSC=99.65% Optimized FCN-ResNet50 DSC=99.82% FCN-ResNet101 DSC=99.69% PSP-ResNet50 DSC=99.69% PSP-ResNet101 DSC=99.61% DeepLab-ResNet50 DSC=99.29% DeepLab-ResNet101 DSC=99.67% Ensemble DSC=99.58% HT FCN-ResNet50 DSC=97.30% Optimized FCN-ResNet50 DSC=97.90% FCN-ResNet101 DSC=97.40% PSP-ResNet50 DSC=97.46% PSP-ResNet101 DSC=97.01% DeepLab-ResNet50 DSC=95.99% DeepLab-ResNet101 DSC=97…
Multimodal attention-gated cascaded U-Net model for automatic brain tumor detection and segmentation	Yang L. et al.	2022	This study propose the Multimodal Attention-gated Cascaded U-Net Model for Automatic Brain Tumor Detection and Segmentation	Patients	Glioma	BraTS 2018, BraTS 2019, BraTS 2020	285 BraTS 2018, 335 BraTS 2019, 369 BraTS 2020	FLAIR and T2-weighted MRI	Intensity normalization, image cropping, resize, data augmentation	No	Hold out: 80/0/20	BraTS 2019, BraTS 2020	MCC U-Net + BN, MCC U-Net + GN, MAC U-Net + BN, MAC U-Net + GN	Learning rate: 0.0001 Loss function: Dice loss Activation function: ReLU Batch size: 8 Epochs: 30 Optimizer: Adam, SGD, RMSprop	WT, CT, ET	pACC, DSC, IoU, SN, SP	No	BraTS 2018 MCC U-Net + BN WT HGG DSC=88.40%, IoU=79.21%, SN=89.72%, SP=99.64%, pACC=90.24% CT HGG DSC=81.39%, IoU=68.62%, SN=89.72%, SP=99.64%, pACC=90.24% ET HGG DSC=76.57%, IoU=62.04%, SN=83.12%, SP=90.14%, pACC=76.25% WT LGG DSC=67.43%, IoU=62.87%, SN=88.69%, SP=99.01%, pACC=89.50% CT LGG DSC=64.26%, IoU=61.54%, SN=81.53%, SP=89.13%, pACC=79.25% ET LGG DSC=64.32%, IoU=61.03%, SN=81.87%, SP=88.…
Multiscale segmentation net for segregating heterogeneous brain tumors: Gliomas on multimodal MR images	Sachdeva J. et al.	2024	This study proposes 3D MS-SegNet trained on multimodal MRI data that enhances tumor segmentation by extracting local and global features using a multi-scale feature extraction module with varied convolutional kernels.	Patients	Glioma	BraTS 2020, BraTS 2021, real-time clinical data from PGIMER	369 BraTS 2020, 1254 BraTS 2021, 92 PGIMER	3D FLAIR, T1ce, and T2 MRI	Skull stripping, bias correction, intensity normalization, spatial registration, resize, lossless dimensionality reduction	No	Hold out: 75/0/25	No	3D MS-SegNet	Learning rate: 0.0001 Activation function: ReLU Loss function: Dice loss and focal loss Optimizer: Adam Epochs: 100 Batch size: 2	WT, CT, ET	DSC, SP, SN, HD	No	BraTS 2020 ET DSC=81.00%, SN=91.00%, SP=98.00%, HD=4.22 WT DSC=91.00%, SN=95.00%, SP=99.00%, HD=4.44 CT DSC=83.00%, SN=97.00%, SP=99.00%, HD=6.72 BraTS 2021 ET DSC=86.00%, SN=94.00%, SP=100.00%, HD=3.64 WT DSC=92.00%, SN=97.00%, SP=100.00%, HD=4.11 CT DSC=84.00%, SN=97.00%, SP=100.00%, HD=5.47 Real-time clinical data from PGIMER ET DSC=79.00%, SN=93.00%, SP=99.00%, HD=15.12 WT DSC=76.00%, SN=90.0…
MUNet: a novel framework for accurate brain tumor segmentation combining UNet and mamba networks	Yang L. et al.	2025	In this paper, we propose a novel network framework named MUNet including a SD-SSM block and a new loss function that combines mIoU, Dice loss and Boundary loss, specifically designed for brain tumor segmentation	Patients	Glioma	BraTS 2018, BraTS 2020, TCGA-LGG	285 BraTS 2018, 369 BraTS 2020, NA TCGA-LGG	3D FLAIR, T1, T1ce, and T2 MRI	No	No	Hold out	TCGA-LGG	M U-Net	Loss function: combination of mIoU, Dice loss, Boundary loss	WT, CT, ET	k-Cohen, DSC, IoU, SP, SN, PC, pACC, bACC, HD, AUC	No	BraTS 2018 ET DSC=81.50%, HD=3.49 WT DSC=90.10%, HD=6.24 CT DSC=81.50%, HD=6.15 BraTS 2020 ET DSC=83.50%, HD=2.42 WT DSC=91.50%, HD=3.76 CT DSC=82.30%, HD=6.44 TCGA-LGG Cohen-k=0.68, DSC=70.20%, IoU=58.10%, SN=65.80%, SP=76.20%, PC=76.20%, pACC=98.10%, bACC=80.80%, AUC=81.20%
RU-Net2+: A Deep Learning Algorithm for Accurate Brain Tumor Segmentation and Survival Rate Prediction	Zaitoon R. et al.	2023	This study developed a novel framework for brain tumor analysis that integrates detection, segmentation using RU-Net2+ model, classification, and patient risk prediction	Patients	Glioma	BraTS 2017, BraTS 2018, BraTS 2019, BraTS 2020	285 BraTS 2017, 266 BraTS 2018, 285 BraTS 2019, 335 BraTS 2020	3D FLAIR, T1, T1ce, and T2 MRI	Median filter, resize, intensity normalization	No	Hold out: 70/10/20	No	3D RRUNet2+	Learning rate: 0.001 Loss function: BCE Activation function: ReLU Optimizer: Adam Drop-out rate: 0.1 Epochs: 10 Batch size: 32	NCR, ED, ET, NET	DSC, pACC	No	HGG NCR pACC=97.97, DSC=98.39% ED pACC=98.24, DSC=99.10 ET pACC=98.36%, DSC=98.69% NET pACC=98.73%, DSC=98.20% LGG NCR pACC=98.15%, DSC=98.32% ED pACC=98.68%, DSC=98.94% ET pACC=99.11%, DSC=98.94% NET pACC=99.54%, DSC=99.41%
Unraveling the Heterogeneity of Lower-Grade Gliomas: Deep learning-Assisted Flair Segmentation and Genomic Analysis of Brain MR Images	Rahat I.S. et al.	2023	This study creates a sophisticated framework for accurately locating and segmenting regions that are relevant in brain MR images, classifying each 3D pixel/voxel as BG o WT	Patients	Glioma	TCGA-LGG	150	FLAIR MRI	Resize, intensity normalization, data augmentation	No	Hold out 70/15/15	No	3D U-Net	NA	WT and BG	DSC, IoU, TI	No	3D U-Net DSC=35.04% DeepLabv1 DSC=84.13% DeepLabv2 DSC=80.68% DeepLabv3 DSC=81.77% DeepLabv3+ DSC=65.17% DenseNet121 U-Net DSC=85.23%, IoU=74.23% ResNet50 TI=90.35% Attention U-Net DSC=27.57%, IoU=16.21% EfficientNet DSC=92.37%, IoU=89.55%
Legend: NA: Not Available, HT: healthy Tissue, AT: Active tumor, BG: Background, WT: whole Tumor, NCR: Necrotic Tumor Region, NET: Non-enhancing tumor regions, ED: Edematous tissue, ET: Enhancing tumor regions , DSC: Dice Score Coefficient, MTV: Metabolic tumor volume, LGG: Low grade glioma, HGG: High grade glioma, T1ce: contrast-enhanced , BTF: Brain Tumor Figshare, TCGA-LGG: The Cancer Genome A…
