## Supplemental Table 2 for "Advancing Brain Tumor Diagnosis Using Deep Learning: A Systematic Review on Glioma Segmentation and Classification on Multiparametric MRI"

### Sheet: Table 2
Table S2. Overview of the included studies focusing on classification results
TITLE	AUTHORS	PUBLICATION YEAR	WORK AIM	POPULATION (Patients, HC)	TYPE OF TUMORS	DATASET	NUMEROSITY (Patients)	IMAGE Modality	IMAGE PREPROCESSING	FEATURE EXTRACTION METHOD	FEATURES USED FOR CLASSIFICATION	FEATURE SELECTION	VALIDATION APPROACH (TRAINING, VALIDATION, TESTING)	EXTERNAL VALIDATION	AI MODEL FOR CLASSIFICATION	HYPERPARAMETER FOR CLASSIFICATION	CLASSES	PERFORMANCE METRICS FOR CLASSIFICATION	EXPLAINABILITY METHOD FOR CLASSIFICATION	MAJOR FINDINGS
Multi-Modal Brain Tumor Detection Using Deep Neural Network and Multiclass SVM	Maqsood S. et al.	2022	A precise Deep Learning pipeline for brain tumor detection and classification method	Patients	Glioma, meningioma, pituitary tumors	BTF, BraTS 2018	233 BTF 238 BraTS 2018	T1ce-weighted MRI	Linear contrast stretching	MobileNetV2	CNN features	Entropy based controlled method	Hold-out: 70/0/30 5-fold cross-validation	No	Kernel M-SVM	NA	Glioma, Meningioma and Pituitary tumour	ACC, SN, SP	No	BraTS 2018 ACC=97.47%, SN=97.22%, SP=97.94% BTF ACC=98.92%, SN=98.82%, SP=99.02%
Deep learning based clinico-radiological model for paediatric brain tumor detection and subtype prediction.	Mahajan A. et al.	2023	The aim is to study MRI features of paediatric brain tumors and to develop an automated segmentation tool which could segment and classify tumors using deep learning methods and compare with radiologist assessment.	Both	Ependymoma, medulloblastoma, brainstem glioma and pilocytic astrocytoma	No public dataset	94	FLAIR, T1, T1ce, T2 and DWI MRI	Intensity normalization	CNN Model + clinical features	CNN + Semantic clinical-radiological features	No	Hold-out: 68/10/22	No	NA	Loss function: Dice loss Epochs: 40	Ependymoma, Medulloblastoma, Brainstem glioma, Pilocytic astrocytoma	ACC, SP, SN, PPV, NPV	No	Brainstem glioma ACC=94.29%, SN=88.24%, SP=96.23%, PPV=88.24%, NPV=96.24% Ependymoma ACC=90.00%, SN=64.29%, SP=96.43%, PPV=81.82%, NPV=91.53% Medulloblastoma ACC=98.57%, SN=61.90%, SP=100.00%, PPV=100.00%, NPV=85.96% Pilocytic astrocytoma ACC=84.29%, SN=100.00%, SP=78.85%, PPV=62.07%, NPV=100.00%
Automatic brain-tumor diagnosis using cascaded deep convolutional neural networks with symmetric U-Net and asymmetric residual-blocks.	Abd-Ellah, MK et al.	2024	This paper presents an automatic brain-tumor diagnosis system that uses a CNN for detection, classification, and segmentation of glioblastomas	Patients	Glioma	BraTS 2017	170	3D FLAIR, T1, T1ce, and T2 MRI	image cropping, intensity normalization, resizing, data augmentation	CNN model	CNN features	No	Hold out: 75/0/25	No	TRDCNN	Epoch=100 Loss function=BCE loss Optimizer=SGD Learning rate=0.001 Momentum=0.9 Decay=5,00E-06	HGG, LGG	ACC, SN, SP	No	ACC=98.88%, SP=99.00%, SN=98.66 %
Two-headed UNetEfficientNets for parallel execution of segmentation and classification of brain tumors: incorporating postprocessing techniques with connected component labelling.	Rai, HM. et al.	2024	We propose a novel approach utilizing the two-headed UNetEfficientNets model for simultaneous segmentation and classification of brain tumors from Magnetic Resonance Imaging (MRI) images.	Patients	Glioma, meningioma, pituitary tumors	BTF	82 meningioma, 89 glioma, 62 pituitary	2D T1ce-weighted MRI	Resize, intensity normalization, 12 types of data augmentation	CNN model	CNN features	No	Hold out: 87/12/1	No	2D Two-headed UNetEfficientNets	UNetEfficientNets-B0 Learning rate: 0.01 (encoder), 0.001 (decoder) Loss function: Focal + BCE loss Batch size: 16 Optimizer (decoder): AdamW UNetEfficientNets-B1 Learning rate: 0.01 (encoder), 0.001 (decoder) Loss function: Focal + BCE loss Batch size: 12 Optimizer (decoder): AdamW UNetEfficientNets-B2 Learning rate: 0.01 (encoder), 0.001 (decoder) Loss function: Focal + BCE loss Batch size: 12 …	Glioma, Meningioma and Pituitary tumour	ACC, SN, SP	No	UnetEfficientNet-B0 Global PC=96.67%, SN=97.00%, ACC=94.80% Meningioma PC=91.00% SN=92.00% Glioma PC=99.00% SN=99.00% Pituitary PC=100.00% SN=100.00% UnetEfficientNet-B1 Global PC=98.00%, SN=97.67%, ACC=99.00% Meningioma PC=94.00%, SN=94.00% Glioma PC=100.00%, SN=99.00% Pituitary PC=100.00%, SN=100.00% UnetEfficientNet-B2 Global PC=80.33%, SN=81.67%, ACC=93.00% Meningioma PC=79%, SN=67% Glioma PC…
Brain tumor segmentation by cascaded multiscale multitask learning framework based on feature aggregation	Sobhaninia Z. et al.	2023	A novel framework to simultaneously classify and segment brain tumors by detecting the ROI using a multiscale cascaded multitask network	Patients	Glioma, meningioma, and pituitary tumors	BTF	233	T1ce-weighted MRI	Median filtering, CLAHE, detection and image cropping	CNN model	CNN features	No	5-fold cross-validation	No	Multiscale Cascaded Multitask Network	Learning rate: 0.001 Loss function: Dice loss + BCE loss Optimizer: SGD Epochs: 150	Glioma, Meningioma and Pituitary tumour	ACC	No	Multiscale Cascaded Multitask Network ACC=95.09% Multiscale Cascaded Multitask Network + Aggreagtion Module Global ACC=97.99% Meningioma PC=97.60% Glioma PC=98.32% Pituiatory tumor PC=97.10%
BTS U-Net: A data-driven approach to brain tumor segmentation through deep learning	Aumente-Maestro C. et al.	2025	We propose a novel efficient lightweight architecture that outper forms some of the most popular architectures previously used in biomedical image segmentation, such as U-Net or V-Net. Our model offers significantly lower training and computational requirements while achieving comparable performance.	Patients	Glioma	BraTS 2020	369	FLAIR, T1, T1ce, and T2 MRI	Voxel outliers removal (out of 1st and 99th percentile), intensity normalization, image cropping, data augmentation	Radiomics	MRI and Segmentation features	No	5-folds cross-validation	No	XGBoost	N estimators: 1000 Max depth: 4 Learning rate: 0.01	HGG, LGG	ACC, bACC, SP, SN, PC, f1-score	Absolute feature importance	MRI features ACC=91.30%, bACC=83.70%, SN=96.60%, SP=70.90%, PC=93.00%, f1-score=94.70% Segmentation features ACC=81.30%, bACC=67.30%, SN=91.10%, SP=43.40%, PC=86.20%, f1-score=88.50% All features ACC=93.20 %, bACC=87.40%, SN=97.30%, SP=77.60%, PC1=94.50%, f1-score=95.80% Explainability features Number of voxels of ET, number of voxels of CT, kurtosis
Deep learning-based robust hybrid approaches for brain tumor classification in magnetic resonance images	Krishnasamy N. et al.	2023	To suggest two hybrid deep learning-based models, FCN-32 and SegNet, for the segmentation and classifi cation of several types of brain tumors (glioma, menin gioma, pituitary, and no tumor).	Both	Glioma, meningioma, pituatory tumors	Kaggle Brain Tumor MRI dataset	3264	MRI	Image cropping, morphological operations, resize, intensity normalization, data augmentation	CNN model	CNN features	No	Glioma Hold out: 89/0/11 Meningioma Hold out: 88/0/12 Pituatory tumor Hold out: 92/0/8 No tumor Hold out: 79/0/21	No	ResNet-50, MobileNet	Learning rate: 0.0001 Learning decay rate: 0.9 Epochs: 250 Optimizer: Adam Activation function: ReLU Test batch size: 20	Glioma, Meningioma and Pituitary tumour	ACC, PC, SN, SP, f1-score, NPV, PPV	No	Model 1 (FCN-32 + ResNet-50) ACC=98.93%, PC=96.00%, SN=94.00%, f1-score=94.00%, SP=98.70%, PPV=79.00%, NPV=83.00% Model 2 (SegNet + MobileNet) ACC=98.63%, PC=95.00%, SN=92.00%, f1-score=93.00%, SP=98.50%, PPV=87.00%, NPV=86.00%
RU-Net2+: A Deep Learning Algorithm for ACCurate Brain Tumor Segmentation and Survival Rate Prediction	Zaitoon R. et al.	2023	This study developed a novel framework for brain tumor analysis that integrates detection, segmentation using RU-Net2+ model, classification, and patient risk prediction	Patients	Glioma	BraTS 2017, BraTS 2018, BraTS 2019, BraTS 2020	285 BraTS 2017, 266 BraTS 2018, 285 BraTS 2019, 335 BraTS 2020	3D FLAIR, T1, T1ce, and T2 MRI	Median filter, resize, intensity normalization	CNN model	CNN features	No	Hold out: 70/10/20	No	DBT-CNN	Batch size: 256 Layers: 3	HGG, LGG	ACC, SN, PC, SP, f-score, AUC	No	DBT-CNN HGG ACC=98.51±0.18%, SN=97.23±0.28%, PC=99.34±0.23%, SP=98.62±0.46%, f1-score=97.49±0.46%, AUC =99.65±0.02% LGG ACC=99.28±0.18%, SN=97.83±1.22%, PC=98.56±1.26%, SP=98.88±0.16%, f1-score=97.68±1.64%, AUC =99.02±0.01% HGG NCR ACC=98.42±0.08%, SN=96.22±1.30%, PC=98.24±0.10%, SP=98.96±0.30%, f1-score=97.22±0.10%, AUC =99.00% HGG ED ACC=99.15±0.03%, SN=9709±1.64%, PC=98.29±0.16%, SP=99.64±0.05…
Legend: NA: Not Available, M-SVM: Multiclass Support Vector Machine, SP: Specificity, SN: Sensitivity, PC: Precision, ACC: Accuracy, TCGA: The Cancer Genome Atlas, LGG: Low-Grade-Glioma, MSE: Mean Square Error, SGD: Stochastic Gradient Descent, HGG: High-Grade Glioma , PPV: Positive Predictive, FPV: False Predictive, DBT-CNN: Deep Brain Tumor Convolutional Neural Network, AUC: Area Under the Curv…
